# Single-cell-level spatial transcriptomics identifies erythropoietin-expressing fibroblasts and their tissue niche in human kidney disease

**DOI:** 10.64898/2026.11.26.26369027

**Authors:** Shaun G. Hong, Ara Ko, Jae-Ik Oh, Jung Hun Koh, Donggun Kim, Hyunah Ku, Myeongseop Kim, Youmin Shin, Jeong Ho Joo, Hyun Je Kim, Young-Gon Kim, Jeong Seok Lee, Jinsun Lee, Min Woo Kang, Hajeong Lee, Seung Seok Han, Yaerim Kim, Jinkyung Kwon, Jeonghwan Lee, Jung Pyo Lee, Ji In Park, Jung Tak Park, Jung Nam An, Kyung-Chul Moon, Sehoon Park, Dong Ki Kim, the KORNERSTONE investigators

## Abstract

**Introduction:** Anemia of chronic kidney disease results mainly from insufficient kidney production of erythropoietin (EPO). EPO-producing cells are well characterized in rodents, but little is known about them in the human kidney.

**Methods:** Biopsies from 130 patients with glomerular disease or diabetic kidney disease and 24 living kidney donors were profiled by single-cell-level spatial transcriptomics with 5,101 probes. EPO-expressing fibroblasts were characterized in these sections and in single-nucleus data from our cohort (125 specimens) and the Kidney Precision Medicine Project (157 participants) and in a published single-cell dataset, and their location was examined in two external spatial datasets (209 and 16 participants). Their abundance was related to eGFR, hemoglobin and plasma EPO, measured in 100 patients.

**Results:** Cells with two or more *EPO* transcripts were rare and were predominantly interstitial fibroblasts in tissue sections and single nuclei. In single nuclei, 70 genes were detected more often in EPO-positive than in other fibroblasts, including coagulation factor VIII, *VEGFA*, *GREM2* and prostacyclin synthase; among signaling pathways, hypoxia showed the largest increase in activity and TGF-β the largest decrease. Twenty-one of 29 panel genes and both pathways were reproduced in tissue sections. EPO-expressing cells lay beside intact thick ascending limb, in the zone of straight tubules and away from immune cells. EPO-expressing cells were fewer with proximal tubule injury, which accounted for the association with eGFR, and plasma EPO was higher in patients with more EPO-expressing cells.

**Conclusions:** In human kidney disease, EPO is expressed in the zone of straight tubules by a subset of interstitial fibroblasts with active hypoxia signaling and low TGF-β signaling, a profile reproduced across single-nucleus and spatial datasets. These cells are scarce in injured and inflamed tissue, and their genes provide candidate markers of human EPO-producing cells.
