## Supplemental Data 1 for "Single-cell-level spatial transcriptomics identifies erythropoietin-expressing fibroblasts and their tissue niche in human kidney disease"

### Sheet: Index
Supplementary Data 1
Single-cell-level spatial transcriptomics identifies erythropoietin-expressing fibroblasts and their tissue niche in human kidney disease
Item	Sheet	Content	Manuscript display
Supplementary Data 1	Supplementary Data 1A	Cells with EPO, HAMP, ERFE and REN transcripts by cell type compared with the negative control probes	Results (“EPO transcripts are found mainly in interstitial fibroblasts”); Figure 1b; Supplementary Figure S1a; Supplementary Table S1 D
	Supplementary Data 1B	Clustering of EPO-expressing cells	Supplementary Results; Results (“EPO transcripts are found mainly in interstitial fibroblasts”); Supplementary Table S1 F
Supplementary Data 1 of four (Supplementary Data 1–4, one file each, numbered in the order in which the main text first cites them); the display column names the figure, table or text of the manuscript that each sheet supports. Datasets carry the names of the manuscript (Supplementary Table S1 A). Numbers have four significant digits. No sheet holds a participant-level row.

### Sheet: Supplementary Data 1A
Supplementary Data 1. EPO transcripts by cell type and clustering of EPO-expressing cells
1A. Cells with EPO, HAMP, ERFE and REN transcripts by cell type compared with the negative control probes
gene	cell type	cells	cells ge1	cells ge2	per 10000 ge1	per 10000 ge2	control probe mean ge1	control probe max ge1	control probe mean ge2	control probe max ge2	ratio ge1 to control mean	ratio ge2 to control max	median transcripts per cell
EPO	Proximal tubule	1065116	2155	31	20.23	0.291	73.42	207	1.25	7	29.35	4.429	134
EPO	Fibroblast	826184	2251	684	27.25	8.279	27.5	95	0.275	2	81.85	342	72
EPO	Endothelium	598379	1451	86	24.25	1.437	26.43	101	0.4	3	54.91	28.67	88
EPO	Thick ascending limb	587165	1416	130	24.12	2.214	28.25	89	0.375	3	50.12	43.33	192
EPO	Immune cell	413258	1062	45	25.7	1.089	22.48	74	0.175	1	47.25	45	85
EPO	Vascular smooth muscle	269809	515	30	19.09	1.112	10.18	29	0.175	2	50.61	15	73
EPO	Injured proximal tubule	241315	574	3	23.79	0.1243	16.38	44	0.1	1	35.05	3	228
EPO	Principal cell	230758	665	7	28.82	0.3033	16.02	59	0.05	1	41.5	7	226
EPO	Intercalated cell A	154241	409	2	26.52	0.1297	9.6	25	0.05	1	42.6	2	235
EPO	Distal convoluted tubule	149462	326	4	21.81	0.2676	7.65	31	0.1	1	42.61	4	207
EPO	Connecting tubule	147442	346	3	23.47	0.2035	8.35	23	0.025	1	41.44	3	208
EPO	Adaptive TAL	134216	297	1	22.13	0.07451	7.8	24	0.075	1	38.08	1	183
EPO	Descending thin limb	95245	228	1	23.94	0.105	5.575	15	0.05	1	40.9	1	141
EPO	Mesangial cell	61857	120	0	19.4	0	2.825	10	0	0	42.48	0	88
EPO	Podocyte	56109	106	0	18.89	0	2.475	9	0	0	42.83	0	144
EPO	Parietal epithelial cell	37213	88	1	23.65	0.2687	2.475	8	0.075	1	35.56	1	161
EPO	Intercalated cell B	30355	95	1	31.3	0.3294	2.05	12	0.025	1	46.34	1	258
EPO	Proliferating cell	29043	83	2	28.58	0.6886	1.375	5	0	0	60.36	4	141
EPO	Juxtaglomerular cell	14697	26	0	17.69	0	0.55	3	0	0	47.27	0	95
EPO	Schwann cell	7867	19	0	24.15	0	0.55	3	0	0	34.55	0	105
EPO	Adipocyte	921	1	0	10.86	0	0.1	1	0	0	2	0	163
HAMP	Proximal tubule	1065116	571	8	5.361	0.07511	73.42	207	1.25	7	7.777	1.143	134
HAMP	Fibroblast	826184	347	4	4.2	0.04842	27.5	95	0.275	2	12.62	2	72
HAMP	Endothelium	598379	327	1	5.465	0.01671	26.43	101	0.4	3	12.37	0.3333	88
HAMP	Thick ascending limb	587165	251	4	4.275	0.06812	28.25	89	0.375	3	8.885	1.333	192
HAMP	Immune cell	413258	340	2	8.227	0.0484	22.48	74	0.175	1	15.13	2	85
HAMP	Vascular smooth muscle	269809	122	4	4.522	0.1483	10.18	29	0.175	2	11.99	2	73
HAMP	Injured proximal tubule	241315	186	3	7.708	0.1243	16.38	44	0.1	1	11.36	3	228
HAMP	Principal cell	230758	159	1	6.89	0.04334	16.02	59	0.05	1	9.922	1	226
HAMP	Intercalated cell A	154241	107	1	6.937	0.06483	9.6	25	0.05	1	11.15	1	235
HAMP	Distal convoluted tubule	149462	77	3	5.152	0.2007	7.65	31	0.1	1	10.07	3	207
HAMP	Connecting tubule	147442	83	1	5.629	0.06782	8.35	23	0.025	1	9.94	1	208
HAMP	Adaptive TAL	134216	70	2	5.215	0.149	7.8	24	0.075	1	8.974	2	183
HAMP	Descending thin limb	95245	67	0	7.034	0	5.575	15	0.05	1	12.02	0	141
HAMP	Mesangial cell	61857	25	0	4.042	0	2.825	10	0	0	8.85	0	88
HAMP	Podocyte	56109	26	2	4.634	0.3564	2.475	9	0	0	10.51	4	144
HAMP	Parietal epithelial cell	37213	25	1	6.718	0.2687	2.475	8	0.075	1	10.1	1	161
HAMP	Intercalated cell B	30355	24	0	7.906	0	2.05	12	0.025	1	11.71	0	258
HAMP	Proliferating cell	29043	28	1	9.641	0.3443	1.375	5	0	0	20.36	2	141
HAMP	Juxtaglomerular cell	14697	8	0	5.443	0	0.55	3	0	0	14.55	0	95
HAMP	Schwann cell	7867	4	0	5.085	0	0.55	3	0	0	7.273	0	105
HAMP	Adipocyte	921	0	0	0	0	0.1	1	0	0	0	0	163
ERFE	Proximal tubule	1065116	2383	8	22.37	0.07511	73.42	207	1.25	7	32.45	1.143	134
ERFE	Fibroblast	826184	1583	20	19.16	0.2421	27.5	95	0.275	2	57.56	10	72
ERFE	Endothelium	598379	1371	18	22.91	0.3008	26.43	101	0.4	3	51.88	6	88
ERFE	Thick ascending limb	587165	1689	12	28.77	0.2044	28.25	89	0.375	3	59.79	4	192
ERFE	Immune cell	413258	1069	7	25.87	0.1694	22.48	74	0.175	1	47.56	7	85
ERFE	Vascular smooth muscle	269809	557	5	20.64	0.1853	10.18	29	0.175	2	54.74	2.5	73
ERFE	Injured proximal tubule	241315	3402	320	141	13.26	16.38	44	0.1	1	207.8	320	228
ERFE	Principal cell	230758	1044	10	45.24	0.4334	16.02	59	0.05	1	65.15	10	226
ERFE	Intercalated cell A	154241	453	1	29.37	0.06483	9.6	25	0.05	1	47.19	1	235
ERFE	Distal convoluted tubule	149462	365	2	24.42	0.1338	7.65	31	0.1	1	47.71	2	207
ERFE	Connecting tubule	147442	604	5	40.97	0.3391	8.35	23	0.025	1	72.34	5	208
ERFE	Adaptive TAL	134216	2353	124	175.3	9.239	7.8	24	0.075	1	301.7	124	183
ERFE	Descending thin limb	95245	493	13	51.76	1.365	5.575	15	0.05	1	88.43	13	141
ERFE	Mesangial cell	61857	121	0	19.56	0	2.825	10	0	0	42.83	0	88
ERFE	Podocyte	56109	132	3	23.53	0.5347	2.475	9	0	0	53.33	6	144
ERFE	Parietal epithelial cell	37213	394	41	105.9	11.02	2.475	8	0.075	1	159.2	41	161
ERFE	Intercalated cell B	30355	78	1	25.7	0.3294	2.05	12	0.025	1	38.05	1	258
ERFE	Proliferating cell	29043	274	26	94.34	8.952	1.375	5	0	0	199.3	52	141
ERFE	Juxtaglomerular cell	14697	33	0	22.45	0	0.55	3	0	0	60	0	95
ERFE	Schwann cell	7867	28	0	35.59	0	0.55	3	0	0	50.91	0	105
ERFE	Adipocyte	921	1	0	10.86	0	0.1	1	0	0	2	0	163
REN	Proximal tubule	1065116	3159	100	29.66	0.9389	73.42	207	1.25	7	43.02	14.29	134
REN	Fibroblast	826184	3568	757	43.19	9.163	27.5	95	0.275	2	129.7	378.5	72
REN	Endothelium	598379	2303	374	38.49	6.25	26.43	101	0.4	3	87.15	124.7	88
REN	Thick ascending limb	587165	1419	59	24.17	1.005	28.25	89	0.375	3	50.23	19.67	192
REN	Immune cell	413258	1540	183	37.26	4.428	22.48	74	0.175	1	68.52	183	85
REN	Vascular smooth muscle	269809	4086	1823	151.4	67.57	10.18	29	0.175	2	401.6	911.5	73
REN	Injured proximal tubule	241315	751	17	31.12	0.7045	16.38	44	0.1	1	45.86	17	228
REN	Principal cell	230758	783	12	33.93	0.52	16.02	59	0.05	1	48.86	12	226
REN	Intercalated cell A	154241	492	33	31.9	2.14	9.6	25	0.05	1	51.25	33	235
REN	Distal convoluted tubule	149462	469	30	31.38	2.007	7.65	31	0.1	1	61.31	30	207
REN	Connecting tubule	147442	554	25	37.57	1.696	8.35	23	0.025	1	66.35	25	208
REN	Adaptive TAL	134216	655	120	48.8	8.941	7.8	24	0.075	1	83.97	120	183
REN	Descending thin limb	95245	252	1	26.46	0.105	5.575	15	0.05	1	45.2	1	141
REN	Mesangial cell	61857	1225	524	198	84.71	2.825	10	0	0	433.6	1048	88
REN	Podocyte	56109	157	21	27.98	3.743	2.475	9	0	0	63.43	42	144
REN	Parietal epithelial cell	37213	172	27	46.22	7.256	2.475	8	0.075	1	69.49	27	161
REN	Intercalated cell B	30355	94	0	30.97	0	2.05	12	0.025	1	45.85	0	258
REN	Proliferating cell	29043	105	14	36.15	4.82	1.375	5	0	0	76.36	28	141
REN	Juxtaglomerular cell	14697	10441	9297	7104	6326	0.55	3	0	0	18984	18594	95
REN	Schwann cell	7867	90	25	114.4	31.78	0.55	3	0	0	163.6	50	105
REN	Adipocyte	921	1	0	10.86	0	0.1	1	0	0	2	0	163
Fibroblasts with two or more EPO transcripts among those with one or more: 684 of 2,251 (30%), compared with 11 of 1,100 (1%) for the 40 negative control probes combined (control probe mean times 40); Fisher's exact test, P < 0.001.

### Sheet: Supplementary Data 1B
Supplementary Data 1. EPO transcripts by cell type and clustering of EPO-expressing cells
1B. Clustering of EPO-expressing cells
EPO-expressing cells with another EPO-expressing cell within 30 um, compared with random labeling of the fibroblasts of each section
EPO-expressing cells	With another within 30 um	Observed proportion	Expected proportion	Observed / expected	Lower 95%	Upper 95%	Sections	Participants	Sections with two or more
684	445	0.6506	0.02403	27.07	18.32	64.88	81	81	57
EPO-expressing cells with another EPO-expressing cell within 30 um, versus reassignment within the same section and tissue zone
EPO-expressing cells in squares with a zone	With another within 30 um	Observed proportion	Expected proportion (mean of reassignments)	Expected, 2.5th percentile	Expected, 97.5th percentile	Observed / expected	P	Reassignments	Reassignments at or above the observed	Sections and zones with such cells
667	431	0.6462	0.03687	0.01945	0.05697	17.52	0.000999	1000	0	97
EPO expression reassigned 1,000 times to the same number of fibroblasts of each section and zone; the 17 EPO-expressing cells in squares without a zone left out. P = (1 + reassignments at or above the observed) / 1,001.
Groups of EPO-expressing cells (cells within 30 um of each other joined): number of groups by size
cells per group	groups	sections	cells
1	239	75	239
2	63	36	126
3	26	18	78
4	9	8	36
5	6	5	30
6	3	3	18
7	2	1	14
8	2	2	16
10	1	1	10
12	2	2	24
14	1	1	14
16	1	1	16
17	1	1	17
20	1	1	20
26	1	1	26
Groups of two or more: 119 (median 2 cells, largest 26); single cells: 239; sections with a group: 46 of 81.
