## Supplemental Data 3 for "Single-cell-level spatial transcriptomics identifies erythropoietin-expressing fibroblasts and their tissue niche in human kidney disease"

### Sheet: Index
Supplementary Data 3
Single-cell-level spatial transcriptomics identifies erythropoietin-expressing fibroblasts and their tissue niche in human kidney disease
Item	Sheet	Content	Manuscript display
Supplementary Data 3	Supplementary Data 3A	Distance to the nearest thick ascending limb cell	Supplementary Results; Supplementary Table S4 B
	Supplementary Data 3B	Zone and state of the cells within 30 um of EPO-expressing cells and of matched fibroblasts, participant means	Results (“EPO-expressing cells lie beside intact thick ascending limb in the zone of straight tubules”; “EPO-expressing cells are scarce where immune cells are numerous and the contractile program is high”); Supplementary Results; Supplementary Figure S3c; Supplementary Tables S4 A (immune cell types) and S5
	Supplementary Data 3C	The twelve expression programs of the interstitium: 15 genes of largest loading and the matched comparison	Results (“EPO-expressing cells are scarce where immune cells are numerous and the contractile program is high”) (contractile program); Supplementary Results (collagen matrix program); Supplementary Table S6 A
	Supplementary Data 3D	EPO-expressing cells per 1,000 fibroblasts by decile of each feature of the surrounding square, the inflammatory signaling of the fibroblasts included	Results (“EPO-expressing cells are scarce where immune cells are numerous and the contractile program is high”); Figure 3e; Supplementary Table S6 C
Supplementary Data 3 of four (Supplementary Data 1–4, one file each, numbered in the order in which the main text first cites them); the display column names the figure, table or text of the manuscript that each sheet supports. Datasets carry the names of the manuscript (Supplementary Table S1 A). Numbers have four significant digits. No sheet holds a participant-level row.

### Sheet: Supplementary Data 3A
Supplementary Data 3. Location of EPO-expressing cells
3A. Distance to the nearest thick ascending limb cell
comparator	measure	unit	participants	epo cells	comparator cells	median epo	median other	mean epo	mean other	median difference	ci low	ci high	higher in epo	lower in epo	p wilcoxon	p sign	pooled epo	pooled other
other fibroblasts	Median distance to the nearest TAL cell	um	81	684	507224	11.95	47.19	24.87	48.91	-24.81	-38.38	-19.76	9	72	3.292e-08	2.456e-13	10.65	41.3
other fibroblasts	Proportion within 20 um of a TAL cell	proportion	81	684	507224	0.8571	0.2823	0.7258	0.3098	0.527	0.4379	0.5686	68	13	5.201e-12	3.808e-10	0.7807	0.3165
other fibroblasts	Proportion within 50 um of a TAL cell	proportion	81	684	507224	1	0.5122	0.8395	0.5289	0.3899	0.3457	0.4646	68	13	3.916e-09	3.808e-10	0.9342	0.5528
fibroblasts with 0 EPO transcripts	Median distance to the nearest TAL cell	um	81	684	506171	11.95	47.19	24.87	48.94	-24.81	-38.59	-19.36	9	72	3.205e-08	2.456e-13	10.65	41.35
fibroblasts with 0 EPO transcripts	Proportion within 20 um of a TAL cell	proportion	81	684	506171	0.8571	0.2823	0.7258	0.3096	0.5271	0.4472	0.5701	68	13	5.201e-12	3.808e-10	0.7807	0.3162
fibroblasts with 0 EPO transcripts	Proportion within 50 um of a TAL cell	proportion	81	684	506171	1	0.5113	0.8395	0.5287	0.3907	0.3471	0.4648	68	13	3.806e-09	3.808e-10	0.9342	0.5526

### Sheet: Supplementary Data 3B
Supplementary Data 3. Location of EPO-expressing cells
3B. Zone and state of the cells within 30 um of EPO-expressing cells and of matched fibroblasts, participant means
measure	participants	mean epo	mean matched	mean difference	median difference	higher in epo	lower in epo	p	q
proportion of neighbors: Thick ascending limb	81	0.3589	0.1301	0.2288	0.2341	67	12	1.112e-10	8.258e-10
proportion of neighbors: TAL, cortical score	81	0.1527	0.0429	0.1098	0.09044	63	15	1.796e-10	1.038e-09
proportion of neighbors: TAL, medullary score	81	0.09406	0.04245	0.05161	0.04147	55	20	1.739e-06	3.769e-06
proportion of neighbors: TAL, unassigned	81	0.1122	0.04473	0.06746	0.05583	63	16	2.136e-08	6.943e-08
proportion of neighbors: TAL, adaptive	81	0.02784	0.03002	-0.002185	-0.01366	14	63	5.364e-05	8.031e-05
proportion of neighbors: Proximal tubule (all)	81	0.2069	0.1797	0.02714	0.01886	42	39	0.1978	0.2338
proportion of neighbors: Proximal tubule, S1 or S2	81	0.1291	0.1464	-0.01738	-0.02674	34	47	0.1028	0.1243
proportion of neighbors: Proximal tubule, S3	81	0.07781	0.0333	0.04452	0.01238	48	30	0.0003453	0.0004726
proportion of neighbors: Proximal tubule, injured (any state)	81	0.01736	0.04358	-0.02622	-0.02379	14	64	3.564e-08	9.753e-08
proportion of neighbors: Distal convoluted tubule	81	0.02586	0.0162	0.009663	-0.003131	9	50	0.00197	0.002561
proportion of neighbors: Connecting tubule	81	0.002622	0.02256	-0.01994	-0.01505	3	73	2.658e-12	4.607e-11
proportion of neighbors: Collecting duct	81	0.02656	0.05716	-0.0306	-0.03563	14	65	2.694e-07	6.672e-07
proportion of neighbors: Extraglomerular endothelium	81	0.1177	0.1115	0.006183	-0.004288	39	42	0.9568	0.9756
proportion of neighbors: Immune cells	81	0.03723	0.1158	-0.07854	-0.05596	5	76	3.856e-12	5.013e-11
proportion of neighbors: Fibroblasts	81	0.1883	0.2517	-0.06344	-0.0753	20	61	5.406e-05	8.031e-05
proportion of neighbors: Fibroblasts, low contractile tertile	81	0.06944	0.07573	-0.006287	-0.009656	36	44	0.2784	0.3217
proportion of neighbors: Fibroblasts, middle contractile tertile	81	0.07339	0.08153	-0.008146	-0.02238	31	50	0.04772	0.05908
proportion of neighbors: Fibroblasts, high contractile tertile	81	0.04547	0.09448	-0.04901	-0.04988	11	69	1.381e-09	5.128e-09
proportion of neighbors: Vascular smooth muscle	81	0.02541	0.06516	-0.03975	-0.04539	10	71	4.098e-10	1.776e-09
proportion of neighbors: Immune, B cell	81	8.238e-05	0.006767	-0.006684	-0.002222	0	54	1.622e-10	1.038e-09
proportion of neighbors: Immune, CD4/regulatory T	81	0.005904	0.01664	-0.01074	-0.01	5	69	2.538e-10	1.2e-09
proportion of neighbors: Immune, NK-like	81	0.001024	0.004123	-0.003099	-0.001556	6	52	1.009e-06	2.281e-06
proportion of neighbors: Immune, cytotoxic T	81	0.00328	0.008757	-0.005477	-0.005	7	63	2.745e-08	7.929e-08
proportion of neighbors: Immune, dendritic	81	0.002475	0.008513	-0.006038	-0.005972	3	62	4.628e-10	1.851e-09
proportion of neighbors: Immune, inflammatory myeloid	81	0.00464	0.01629	-0.01165	-0.009915	8	68	7.617e-11	6.601e-10
proportion of neighbors: Immune, mast cell	81	0.0009679	0.002446	-0.001478	0	6	38	0.0001289	0.0001812
proportion of neighbors: Immune, neutrophil	81	0.0002087	0.001255	-0.001047	0	3	40	7.841e-07	1.853e-06
proportion of neighbors: Immune, plasma cell	81	0.005029	0.008523	-0.003495	-0.0025	12	47	0.002293	0.002908
proportion of neighbors: Immune, resident macrophage	81	0.01005	0.02209	-0.01205	-0.01485	11	67	1.897e-06	3.946e-06
proportion of neighbors: Immune, unresolved immune	81	0.003577	0.02036	-0.01678	-0.01285	6	72	3.353e-13	1.744e-11
proportion of neighbors: Proximal tubule, injured HAVCR1+ VCAM1-	81	0.001826	0.005757	-0.003932	-0.0025	9	51	4.508e-06	8.084e-06
proportion of neighbors: Proximal tubule, injured VCAM1+ HAVCR1+	81	0.003107	0.005447	-0.00234	-0.0025	6	54	4.058e-06	7.815e-06
proportion of neighbors: Proximal tubule, injured VCAM1+ HAVCR1-	81	0.002105	0.01171	-0.009607	-0.006667	5	66	2.252e-10	1.171e-09
proportion of neighbors: Proximal tubule, injured VCAM1- HAVCR1-	81	0.01032	0.02066	-0.01034	-0.01	14	64	4.329e-06	8.04e-06
among TAL: cortical score	71	0.4172	0.4034	0.01382	0.05221	43	28	0.4028	0.4554
among TAL: medullary score	71	0.2586	0.256	0.002531	-0.002506	34	36	0.9883	0.9883
among TAL: unassigned	71	0.3242	0.3405	-0.01635	-0.03677	33	37	0.445	0.4924
among TAL: adaptive	71	0.07937	0.3826	-0.3032	-0.2481	3	64	6.645e-12	6.91e-11
among proximal tubule: S3	69	0.3609	0.2176	0.1433	0.1589	47	21	2.169e-05	3.525e-05
among proximal tubule: S1 or S2	69	0.6391	0.7824	-0.1433	-0.1589	21	47	2.169e-05	3.525e-05
among proximal tubule: injured	69	0.1149	0.3128	-0.1978	-0.1887	8	58	1.103e-08	3.822e-08
among fibroblasts: high contractile tertile	77	0.2391	0.37	-0.1309	-0.1563	16	60	3.871e-06	7.742e-06
proportion of tubular neighbors in a healthy state	79	0.9129	0.669	0.2439	0.1937	75	4	1.114e-12	2.898e-11
among proximal tubule: injured HAVCR1+ VCAM1-	69	0.01319	0.03028	-0.01708	-0.009615	7	45	8.104e-06	1.405e-05
among proximal tubule: injured VCAM1+ HAVCR1+	69	0.01596	0.03106	-0.0151	-0.01234	6	47	4.232e-05	6.668e-05
among proximal tubule: injured VCAM1+ HAVCR1-	69	0.01403	0.07251	-0.05848	-0.04167	5	55	2.508e-08	7.671e-08
among proximal tubule: injured VCAM1- HAVCR1-	69	0.07174	0.1789	-0.1072	-0.08893	7	59	6.862e-08	1.784e-07
extraglomerular endothelium within 30um	81	1.955	1.979	-0.0236	-0.1333	34	45	0.5316	0.5759
distance to extraglomerular endothelium um	81	18.1	22.18	-4.081	-5.495	23	58	0.0001056	0.0001526
glomerulus distance um	81	1154	1211	-56.49	6.368	41	40	0.8858	0.9212
tal neighbor oxphos	71	0.05267	0.04699	0.005682	0.005727	50	21	0.0008192	0.001092
arteriole distance um	75	613.3	609.2	4.192	60.71	38	37	0.7594	0.8059

### Sheet: Supplementary Data 3C
Supplementary Data 3. Location of EPO-expressing cells
3C. The twelve expression programs of the interstitium: 15 genes of largest loading and the matched comparison
Program	Top genes	Participants	Participants higher	Mean difference	P	q
C7 program	C7, CXCL12, FBLN5, AOC3, NPY1R, SFRP1, PDGFRA, OLFML3, TCF21, AEBP1, ECRG4, HGF, CD302, TIMP2, MRC2	81	35	-0.03176	0.009545	0.01352
SOX2-OT program	SOX2-OT, SOST, NOTCH2NLA, ALG11, LENG8, SF3B1, DDX39B, CDC27, DUX4, SNHG15, HNRNPH1, SDHA, OSGIN1, MEG3, COL4A4	81	19	-0.008924	0.0004402	0.0007877
EPAS1 program	EPAS1, SPTBN1, MYH9, IL6ST, H3F3B, TGFBR2, ECRG4, ENG, CXCL12, APP, IL1RL1, TINAGL1, ACTN4, SLC9A3R2, TIMP2	81	69	0.06792	3.052e-12	3.389e-11
EEF1G program	EEF1G, SFRP1, PEBP1, HNRNPA1L2, CXCL12, CD24, UMOD, MYH9, H3F3B, TUBB, HSPA8, TIMP2, RAC1, NORAD, SLC40A1	81	34	-0.001846	0.2401	0.2815
GPX3 program	GPX3, PEBP1, ANPEP, THY1, CXCL14, BHMT, PDZK1, SLC22A8, KCNJ15, AGMAT, HPD, SLC13A3, SOD1, SLC34A1, ATP5F1A	81	15	-0.01179	1.549e-06	4.389e-06
THBS1 program	THBS1, FOS, CCN2, CCN1, NR4A1, ADAMTS1, SERPINE1, ZFAND5, HSPA8, FILIP1L, SOCS3, SNAI2, ATF3, CDKN1A, S1PR3	81	20	-0.01123	1.774e-05	4.639e-05
BGN program	BGN, TNC, LTBP1, H19, APP, ENG, THY1, MYH9, VCAN, SFRP1, S1PR3, OLFML3, FBLN5, TIMP2, HIF1A	81	12	-0.033	1.801e-09	8.747e-09
COL1A1 program	COL1A1, COL4A1, FN1, VCAN, COL4A2, COL5A1, THBS1, TNC, AEBP1, THY1, SULF1, SERPINH1, SFRP1, FSTL1, MMP14	81	29	-0.008658	0.03896	0.04906
VIM program	VIM, TIMP2, SFRP1, MYH9, H3F3B, TUBB, CCDC80, FN1, HNRNPA1L2, SPTBN1, RAC1, HSPA8, FLNA, MYLK, RHOA	81	12	-0.02795	9.735e-10	5.516e-09
ACTA2 program	ACTA2, MYH9, FLNA, ACTN4, FBLN5, AEBP1, AOC3, CXCL12, CSRP1, FN1, ECRG4, MYLK, COL4A1, TIMP2, PALLD	81	14	-0.02918	2.337e-09	9.933e-09
COL1A2 program	COL1A2, AEBP1, MRC2, LTBP1, TNC, SFRP1, VCAN, COL5A1, LRP1, COL4A1, PDGFRA, FBLN5, FN1, AOC3, FSTL1	81	56	0.03627	3.057e-05	6.929e-05
PDGFRB program	PDGFRB, TINAGL1, ENG, NOTCH2NLA, POSTN, MYH9, APP, H3F3B, LENG8, SOST, IL6ST, HNRNPH1, NPY1R, FLNA, DDX39B	81	24	-0.009801	0.0002912	0.00055

### Sheet: Supplementary Data 3D
Supplementary Data 3. Location of EPO-expressing cells
3D. EPO-expressing cells per 1,000 fibroblasts by decile of each feature of the surrounding square, the inflammatory signaling of the fibroblasts included
feature	decile	bins	fibroblasts	epo	per 1000	lo	hi	feature median
Contractile program	1	11820	25574	111	4.34	3.606	5.224	0.01876
Contractile program	2	11820	33297	81	2.433	1.958	3.022	0.02966
Contractile program	3	11819	35094	91	2.593	2.113	3.182	0.03824
Contractile program	4	11820	36143	95	2.628	2.151	3.212	0.04591
Contractile program	5	11819	38123	56	1.469	1.131	1.907	0.0539
Contractile program	6	11820	38014	71	1.868	1.481	2.355	0.06254
Contractile program	7	11819	38610	55	1.425	1.095	1.854	0.07292
Contractile program	8	11820	38836	53	1.365	1.044	1.784	0.08559
Contractile program	9	11819	37953	24	0.6324	0.425	0.9408	0.1036
Contractile program	10	11820	32294	9	0.2787	0.1466	0.5296	0.139
Proportion of injured proximal tubule cells	1	11820	26069	46	1.765	1.323	2.353	0
Proportion of injured proximal tubule cells	2	11820	28490	101	3.545	2.919	4.305	0
Proportion of injured proximal tubule cells	3	11819	26961	78	2.893	2.319	3.609	0.01471
Proportion of injured proximal tubule cells	4	11820	27206	77	2.83	2.265	3.536	0.03704
Proportion of injured proximal tubule cells	5	11819	28935	56	1.935	1.491	2.512	0.0625
Proportion of injured proximal tubule cells	6	11820	31050	96	3.092	2.533	3.774	0.1034
Proportion of injured proximal tubule cells	7	11819	34649	64	1.847	1.447	2.358	0.1667
Proportion of injured proximal tubule cells	8	11820	39387	70	1.777	1.407	2.245	0.2941
Proportion of injured proximal tubule cells	9	11819	47995	45	0.9376	0.7008	1.254	0.5435
Proportion of injured proximal tubule cells	10	11820	63196	13	0.2057	0.1202	0.3519	0.9583
Proportion of immune cells	1	11820	22867	83	3.63	2.929	4.497	0
Proportion of immune cells	2	11820	25677	98	3.817	3.133	4.649	0.009804
Proportion of immune cells	3	11819	26719	120	4.491	3.758	5.367	0.01667
Proportion of immune cells	4	11820	28173	69	2.449	1.936	3.098	0.024
Proportion of immune cells	5	11819	29637	69	2.328	1.84	2.945	0.03226
Proportion of immune cells	6	11820	31609	39	1.234	0.9027	1.686	0.04301
Proportion of immune cells	7	11819	34789	79	2.271	1.823	2.829	0.05769
Proportion of immune cells	8	11820	40019	60	1.499	1.165	1.929	0.08029
Proportion of immune cells	9	11819	48146	29	0.6023	0.4194	0.8649	0.1224
Proportion of immune cells	10	11820	66302	0	0	0	0.05794	0.2376
Collagen matrix program	1	11820	23158	64	2.764	2.165	3.527	0.01911
Collagen matrix program	2	11820	29276	62	2.118	1.653	2.714	0.02986
Collagen matrix program	3	11819	32105	73	2.274	1.809	2.858	0.03723
Collagen matrix program	4	11820	33800	87	2.574	2.087	3.174	0.04364
Collagen matrix program	5	11819	34703	71	2.046	1.622	2.58	0.05004
Collagen matrix program	6	11820	36451	57	1.564	1.207	2.025	0.05707
Collagen matrix program	7	11819	37395	51	1.364	1.038	1.793	0.0652
Collagen matrix program	8	11820	39301	76	1.934	1.545	2.42	0.07607
Collagen matrix program	9	11819	41219	53	1.286	0.9833	1.681	0.0929
Collagen matrix program	10	11820	46530	52	1.118	0.8524	1.465	0.1313
Inflammatory signaling of fibroblasts	1	11820	25550	89	3.483	2.832	4.284	-0.5267
Inflammatory signaling of fibroblasts	2	11820	31048	130	4.187	3.528	4.969	-0.3745
Inflammatory signaling of fibroblasts	3	11819	33685	81	2.405	1.935	2.987	-0.2833
Inflammatory signaling of fibroblasts	4	11820	36649	80	2.183	1.754	2.716	-0.2093
Inflammatory signaling of fibroblasts	5	11819	37581	60	1.597	1.241	2.054	-0.1407
Inflammatory signaling of fibroblasts	6	11820	38876	57	1.466	1.132	1.899	-0.07246
Inflammatory signaling of fibroblasts	7	11819	38335	57	1.487	1.148	1.926	0.003911
Inflammatory signaling of fibroblasts	8	11820	38383	28	0.7295	0.5048	1.054	0.09691
Inflammatory signaling of fibroblasts	9	11819	37711	28	0.7425	0.5138	1.073	0.2349
Inflammatory signaling of fibroblasts	10	11820	36120	36	0.9967	0.72	1.379	0.5318
Squares of the models of Supplementary Table S6 A; Wilson 95% intervals.
